# Association of HLA class I genotypes with age at death of COVID-19 patients

**DOI:** 10.1101/2020.11.19.20234567

**Authors:** Maxim Shkurnikov, Stepan Nersisyan, Tatjana Jankevic, Alexei Galatenko, Ivan Gordeev, Valery Vechorko, Alexander Tonevitsky

**Affiliations:** Faculty of Biology and Biotechnology, HSE University, Moscow, Russia; Center for Precision Genome Editing and Genetic Technologies for Biomedicine, Pirogov Russian National Research Medical University, Moscow, Russia; Faculty of Mechanics and Mathematics, Lomonosov Moscow State University, Moscow, Russia; O.M. Filatov City Clinical Hospital, Moscow, Russia; Shemyakin-Ovchinnikov Institute of Bioorganic Chemistry, Russian Academy of Sciences, Moscow, Russia

## Abstract

**Background:** HLA class I molecules play a crucial role in the development of a specific immune response to viral infections by presenting viral peptides to cell surface where they will be further recognized by T cells. In the present manuscript we explored whether HLA class I genotype can be associated with critical course of COVID-19 by searching possible connections between genotypes of deceased patients and their age at death.

**Methods and Findings:** HLA-A, HLA-B and HLA-C genotypes of *n* = 111 deceased patients with COVID-19 (Moscow, Russia) and *n* = 428 volunteers were identified with targeted next-generation sequencing. Deceased patients were splitted into two groups according to age at death: *n* = 26 adult patients with age at death below 60 completed years (inclusively) and *n* = 85 elderly patients over 60. With the use of HLA class I genotypes we developed a risk score which is associated with the ability to present SARS-CoV-2 peptides by an individual’s HLA class I molecule set. The resulting risk score was significantly higher in the group of deceased adults compared to elderly adults (*p* = 0.00348, AUC ROC = 0.68). In particular, presence of HLA-A*01:01 allele was associated with high risk, while HLA-A*02:01 and HLA-A*03:01 mainly contributed to the low risk group. The analysis of homozygous patients highlighted the results even stronger: homozygosity by HLA-A*01:01 mainly accompanied early deaths, while only one HLA-A*02:01 homozygote died before 60.

**Conclusions:** The obtained results suggest the important role of HLA class I peptide presentation in the development of a specific immune response to COVID-19. While prediction of age at death by HLA class I genotype had a reliable performance, involvement of HLA class II genotype can make it even higher in the future studies.
