## Supplementary material for "Association of HLA class I genotypes with age at death of COVID-19 patients": S2 Table

### Sheet: Sheet1
hCoV-19/Russia/SCPM-O-02/2020|2020-03-22|EPI_ISL_451964|Original|hCoV-19^^Moscow|Human|Federal Budget Institution of Science|Federal Budget Institution of Science|Alexander Bogun|Russia
hCoV-19/Russia/SCPM-O-03/2020|2020-03-20|EPI_ISL_451965|Original|hCoV-19^^Moscow|Human|Federal Budget Institution of Science|Federal Budget Institution of Science|Alexander Bogun|Russia
hCoV-19/Russia/SCPM-O-06/2020|2020-03-18|EPI_ISL_451968|Original|hCoV-19^^Moscow|Human|Federal Budget Institution of Science|Federal Budget Institution of Science|Alexander Bogun|Russia
hCoV-19/Russia/SCPM-O-08/2020|2020-03-22|EPI_ISL_451970|Original|hCoV-19^^Moscow|Human|Federal Budget Institution of Science|Federal Budget Institution of Science|Alexander Bogun|Russia
hCoV-19/Russia/Moscow-62502/2020|2020-03-11|EPI_ISL_428864|Vero|hCoV-19^^Moscow|Human|State Research Center of Virology and Biotechnology VECTOR|State Research Center of Virology and Biotechnology VECTOR|Shvalov|Russia
hCoV-19/Russia/CRIE168693/2020|2020-03-31|EPI_ISL_486825|Original|hCoV-19^^Moscow|Human|Molecular diagnostic laboratory of Federal Budget Institution of Science \Central Research Institute of Epidemiology\ of The Federal Service on Customers' Rights Protection and Human Well-being Surveillance|Group of Genomics and Postgenomic Technologies of Central Research Institute of Epidemilology|Speranskay…
hCoV-19/Russia/CRIE166582/2020|2020-03-31|EPI_ISL_534349|Original|hCoV-19^^Moscow|Human|Molecular diagnostic laboratory of Federal Budget Institution of Science \Central Research Institute of Epidemiology\ of The Federal Service on Customers' Rights Protection and Human Well-being Surveillance|Group of Genomics and Postgenomic Technologies of Central Research Institute of Epidemilology|Speranskay…
hCoV-19/Russia/Moscow_PMVL-4/2020|2020-04-08|EPI_ISL_470898|Vero E6|hCoV-19^^Moscow|Human|Pathogenic Microorganisms Variability Laboratory|Pathogenic Microorganisms Variability Laboratory|Alexey M Shchetinin|Russia
hCoV-19/Russia/CRIE170180/2020|2020-03-31|EPI_ISL_486826|Original|hCoV-19^^Moscow|Human|Molecular diagnostic laboratory of Federal Budget Institution of Science \Central Research Institute of Epidemiology\ of The Federal Service on Customers' Rights Protection and Human Well-being Surveillance|Group of Genomics and Postgenomic Technologies of Central Research Institute of Epidemilology|Speranskay…
hCoV-19/Russia/CRIE176675/2020|2020-04-01|EPI_ISL_486828|Original|hCoV-19^^Moscow|Human|Molecular diagnostic laboratory of Federal Budget Institution of Science \Central Research Institute of Epidemiology\ of The Federal Service on Customers' Rights Protection and Human Well-being Surveillance|Group of Genomics and Postgenomic Technologies of Central Research Institute of Epidemilology|Speranskay…
hCoV-19/Russia/Moscow-GCBL1/2020|2020-04-14|EPI_ISL_436715|Original|hCoV-19^^Moscow|Human|Genomics and Computational Biology Lab|Genomics and Computational Biology Lab|Aleksander Manolov|Russia
hCoV-19/Russia/CRIE161122/2020|2020-03-31|EPI_ISL_534347|Original|hCoV-19^^Moscow|Human|Molecular diagnostic laboratory of Federal Budget Institution of Science \Central Research Institute of Epidemiology\ of The Federal Service on Customers' Rights Protection and Human Well-being Surveillance|Group of Genomics and Postgenomic Technologies of Central Research Institute of Epidemilology|Speranskay…
hCoV-19/Russia/Vector_77628/2020|2020-03-22|EPI_ISL_428904|Vero|hCoV-19^^Moscow|Human|State Research Center of Virology and Biotechnology VECTOR|State Research Center of Virology and Biotechnology VECTOR|Shvalov|Russia
hCoV-19/Russia/CRIE4980432/2020|2020-07-16|EPI_ISL_534342|Original|hCoV-19^^Moscow|Human|Molecular diagnostic laboratory of Federal Budget Institution of Science \Central Research Institute of Epidemiology\ of The Federal Service on Customers' Rights Protection and Human Well-being Surveillance|Group of Genomics and Postgenomic Technologies of Central Research Institute of Epidemilology|Speranska…
hCoV-19/Russia/Moscow-35I/2020|2020-04-02|EPI_ISL_428852|Vero P1|hCoV-19^^Moscow|Human|FSBSI \Chumakov Federal Scientific Center for Research and Development of Immune-and-Biological Products of Russian Academy of Sciences\|FSBSI \Chumakov Federal Scientific Center for Research and Development of Immune-and-Biological Products of Russian Academy of Sciences\ & NRC \Kurchatov institute\|Liubov Koz…
hCoV-19/Russia/CRIE4991898/2020|2020-07-16|EPI_ISL_534339|Original|hCoV-19^^Moscow|Human|Molecular diagnostic laboratory of Federal Budget Institution of Science \Central Research Institute of Epidemiology\ of The Federal Service on Customers' Rights Protection and Human Well-being Surveillance|Group of Genomics and Postgenomic Technologies of Central Research Institute of Epidemilology|Speranska…
hCoV-19/Russia/CRIE161143/2020|2020-03-31|EPI_ISL_486820|Original|hCoV-19^^Moscow|Human|Molecular diagnostic laboratory of Federal Budget Institution of Science \Central Research Institute of Epidemiology\ of The Federal Service on Customers' Rights Protection and Human Well-being Surveillance|Group of Genomics and Postgenomic Technologies of Central Research Institute of Epidemilology|Speranskay…
hCoV-19/Russia/CRIE164298/2020|2020-03-31|EPI_ISL_486822|Original|hCoV-19^^Moscow|Human|Molecular diagnostic laboratory of Federal Budget Institution of Science \Central Research Institute of Epidemiology\ of The Federal Service on Customers' Rights Protection and Human Well-being Surveillance|Group of Genomics and Postgenomic Technologies of Central Research Institute of Epidemilology|Speranskay…
hCoV-19/Russia/Moscow-67609/2020|2020-03-16|EPI_ISL_428882|Vero|hCoV-19^^Moscow|Human|State Research Center of Virology and Biotechnology VECTOR|State Research Center of Virology and Biotechnology VECTOR|Shvalov|Russia
hCoV-19/Russia/Moscow_PMVL-11/2020|2020-04-10|EPI_ISL_470904|Vero E6|hCoV-19^^Moscow|Human|Influenza etiology and epidemiology laboratory|Pathogenic Microorganisms Variability Laboratory|Alexey M Shchetinin|Russia
hCoV-19/Russia/Moscow_PMVL-8/2020|2020-04-02|EPI_ISL_470901|Vero E6|hCoV-19^^Moscow|Human|Influenza etiology and epidemiology laboratory|Pathogenic Microorganisms Variability Laboratory|Alexey M Shchetinin|Russia
hCoV-19/Russia/CRIE145922/2020|2020-03-29|EPI_ISL_460604|Original|hCoV-19^^Moscow|Human|Molecular diagnostic laboratory of Federal Budget Institution of Science \Central Research Institute of Epidemiology\ of The Federal Service on Customers' Rights Protection and Human Well-being Surveillance\n|Group of Genomics and Postgenomic Technologies of Central Research Institute of Epidemilology|Anna Ser…
hCoV-19/Russia/CRIE182061/2020|2020-03-31|EPI_ISL_479620|Original|hCoV-19^^Moscow|Human|Molecular diagnostic laboratory of Federal Budget Institution of Science \Central Research Institute of Epidemiology\ of The Federal Service on Customers' Rights Protection and Human Well-being Surveillance|Group of Genomics and Postgenomic Technologies of Central Research Institute of Epidemilology|Speranskay…
hCoV-19/Russia/Moscow-62501/2020|2020-03-11|EPI_ISL_428861|Vero|hCoV-19^^Moscow|Human|State Research Center of Virology and Biotechnology VECTOR|State Research Center of Virology and Biotechnology VECTOR|Shvalov|Russia
hCoV-19/Russia/SCPM-O-04/2020|2020-03-20|EPI_ISL_451966|Original|hCoV-19^^Moscow|Human|Federal Budget Institution of Science|Federal Budget Institution of Science|Alexander Bogun|Russia
hCoV-19/Russia/MOW-PMU-0417/2020|2020-04-17|EPI_ISL_514750|Original|hCoV-19^^Moscow|Human|Pirogov Russian National Research Medical University|Pirogov Russian National Research Medical University|Konstantin Blagodatskikh|Russia
hCoV-19/Russia/CRIE180117/2020|2020-04-01|EPI_ISL_479623|Original|hCoV-19^^Moscow|Human|Molecular diagnostic laboratory of Federal Budget Institution of Science \Central Research Institute of Epidemiology\ of The Federal Service on Customers' Rights Protection and Human Well-being Surveillance|Group of Genomics and Postgenomic Technologies of Central Research Institute of Epidemilology|Speranskay…
hCoV-19/Russia/CRIE164980/2020|2020-03-31|EPI_ISL_486824|Original|hCoV-19^^Moscow|Human|Molecular diagnostic laboratory of Federal Budget Institution of Science \Central Research Institute of Epidemiology\ of The Federal Service on Customers' Rights Protection and Human Well-being Surveillance|Group of Genomics and Postgenomic Technologies of Central Research Institute of Epidemilology|Speranskay…
hCoV-19/Russia/CRIE162398/2020|2020-03-31|EPI_ISL_486821|Original|hCoV-19^^Moscow|Human|Molecular diagnostic laboratory of Federal Budget Institution of Science \Central Research Institute of Epidemiology\ of The Federal Service on Customers' Rights Protection and Human Well-being Surveillance|Group of Genomics and Postgenomic Technologies of Central Research Institute of Epidemilology|Speranskay…
hCoV-19/Russia/Moscow_PMVL-6/2020|2020-04-02|EPI_ISL_454732|Vero E6|hCoV-19^^Moscow|Human|Russian State Collection of Viruses|Pathogenic Microorganisms Variability Laboratory|Alexey M Shchetinin|Russia
hCoV-19/Russia/CRIE160790/2020|2020-03-30|EPI_ISL_486819|Original|hCoV-19^^Moscow|Human|Molecular diagnostic laboratory of Federal Budget Institution of Science \Central Research Institute of Epidemiology\ of The Federal Service on Customers' Rights Protection and Human Well-being Surveillance|Group of Genomics and Postgenomic Technologies of Central Research Institute of Epidemilology|Speranskay…
hCoV-19/Russia/CRIE130014/2020|2020-03-27|EPI_ISL_470539|Original|hCoV-19^^Moscow|Human|Molecular diagnostic laboratory of Federal Budget Institution of Science \Central Research Institute of Epidemiology\ of The Federal Service on Customers' Rights Protection and Human Well-being Surveillance\n|Group of Genomics and Postgenomic Technologies of Central Research Institute of Epidemilology\n|Anna S…
hCoV-19/Russia/CRIE139642/2020|2020-03-29|EPI_ISL_467775|Original|hCoV-19^^Moscow|Human|Molecular diagnostic laboratory of Federal Budget Institution of Science \Central Research Institute of Epidemiology\ of The Federal Service on Customers' Rights Protection and Human Well-being Surveillance|Group of Genomics and Postgenomic Technologies of Central Research Institute of Epidemilology|Speranskay…
hCoV-19/Russia/SCPM-O-07/2020|2020-03-22|EPI_ISL_451969|Original|hCoV-19^^Moscow|Human|Federal Budget Institution of Science|Federal Budget Institution of Science|Alexander Bogun|Russia
hCoV-19/Russia/Moscow-62508/2020|2020-03-11|EPI_ISL_428863|Vero|hCoV-19^^Moscow|Human|State Research Center of Virology and Biotechnology VECTOR|State Research Center of Virology and Biotechnology VECTOR|Shvalov|Russia
hCoV-19/Russia/Moscow_PMVL-5/2020|2020-05-05|EPI_ISL_470899|Vero E6|hCoV-19^^Moscow|Human|Pathogenic Microorganisms Variability Laboratory|Pathogenic Microorganisms Variability Laboratory|Alexey M Shchetinin|Russia
hCoV-19/Russia/Moscow-67142/2020|2020-03-16|EPI_ISL_428881|Vero|hCoV-19^^Moscow|Human|State Research Center of Virology and Biotechnology VECTOR|State Research Center of Virology and Biotechnology VECTOR|Shvalov|Russia
hCoV-19/Russia/CRIE155506/2020|2020-03-30|EPI_ISL_479624|Original|hCoV-19^^Moscow|Human|Molecular diagnostic laboratory of Federal Budget Institution of Science \Central Research Institute of Epidemiology\ of The Federal Service on Customers' Rights Protection and Human Well-being Surveillance|Group of Genomics and Postgenomic Technologies of Central Research Institute of Epidemilology|Speranskay…
hCoV-19/Russia/CRIE5027243/2020|2020-07-16|EPI_ISL_534340|Original|hCoV-19^^Moscow|Human|Molecular diagnostic laboratory of Federal Budget Institution of Science \Central Research Institute of Epidemiology\ of The Federal Service on Customers' Rights Protection and Human Well-being Surveillance|Group of Genomics and Postgenomic Technologies of Central Research Institute of Epidemilology|Speranska…
hCoV-19/Russia/CRIE181019/2020|2020-04-01|EPI_ISL_534346|Original|hCoV-19^^Moscow|Human|Molecular diagnostic laboratory of Federal Budget Institution of Science \Central Research Institute of Epidemiology\ of The Federal Service on Customers' Rights Protection and Human Well-being Surveillance|Group of Genomics and Postgenomic Technologies of Central Research Institute of Epidemilology|Speranskay…
hCoV-19/Russia/Moscow-62506/2020|2020-03-11|EPI_ISL_428862|Vero|hCoV-19^^Moscow|Human|State Research Center of Virology and Biotechnology VECTOR|State Research Center of Virology and Biotechnology VECTOR|Shvalov|Russia
hCoV-19/Russia/Moscow_64405/2020|2020-03-13|EPI_ISL_428869|Vero|hCoV-19^^Moscow|Human|State Research Center of Virology and Biotechnology VECTOR|State Research Center of Virology and Biotechnology VECTOR|Shvalov|Russia
hCoV-19/Russia/Moscow_PMVL-2/2020|2020-03-26|EPI_ISL_470896|Vero E6|hCoV-19^^Moscow|Human|Russian State Collection of Viruses|Pathogenic Microorganisms Variability Laboratory|Alexey M Shchetinin|Russia
hCoV-19/Russia/Moscow_PMVL-9/2020|2020-04-08|EPI_ISL_470902|Vero E6|hCoV-19^^Moscow|Human|Influenza etiology and epidemiology laboratory|Pathogenic Microorganisms Variability Laboratory|Alexey M Shchetinin|Russia
hCoV-19/Russia/CRIE162784/2020|2020-03-31|EPI_ISL_462150|Original|hCoV-19^^Moscow|Human|Molecular diagnostic laboratory of Federal Budget Institution of Science \Central Research Institute of Epidemiology\ of The Federal Service on Customers' Rights Protection and Human Well-being Surveillance|Group of Genomics and Postgenomic Technologies of Central Research Institute of Epidemilology|Anna Serge…
hCoV-19/Russia/CRIE164776/2020|2020-03-31|EPI_ISL_479622|Original|hCoV-19^^Moscow|Human|Molecular diagnostic laboratory of Federal Budget Institution of Science \Central Research Institute of Epidemiology\ of The Federal Service on Customers' Rights Protection and Human Well-being Surveillance|Group of Genomics and Postgenomic Technologies of Central Research Institute of Epidemilology|Speranskay…
hCoV-19/Russia/CRIE5006606/2020|2020-07-16|EPI_ISL_534341|Original|hCoV-19^^Moscow|Human|Molecular diagnostic laboratory of Federal Budget Institution of Science \Central Research Institute of Epidemiology\ of The Federal Service on Customers' Rights Protection and Human Well-being Surveillance|Group of Genomics and Postgenomic Technologies of Central Research Institute of Epidemilology|Speranska…
hCoV-19/Russia/Moscow-77620/2020|2020-03-22|EPI_ISL_428889|Vero|hCoV-19^^Moscow|Human|State Research Center of Virology and Biotechnology VECTOR|State Research Center of Virology and Biotechnology VECTOR|Shvalov|Russia
hCoV-19/Russia/Moscow_PMVL-1/2020|2020-03-18|EPI_ISL_421275|Vero E6|hCoV-19^^Moscow|Human|Russian State Collection of Viruses|Pathogenic Microorganisms Variability Laboratory|Alexey M Shchetinin|Russia
hCoV-19/Russia/Moscow-GCBL3/2020|2020-04-14|EPI_ISL_436717|Original|hCoV-19^^Moscow|Human|Genomics and Computational Biology Lab|Genomics and Computational Biology Lab|Aleksander Manolov|Russia
hCoV-19/Russia/Moscow_PMVL-10/2020|2020-04-10|EPI_ISL_470903|Vero E6|hCoV-19^^Moscow|Human|Influenza etiology and epidemiology laboratory|Pathogenic Microorganisms Variability Laboratory|Alexey M Shchetinin|Russia
hCoV-19/Russia/CRIE159875/2020|2020-03-30|EPI_ISL_486816|Original|hCoV-19^^Moscow|Human|Molecular diagnostic laboratory of Federal Budget Institution of Science \Central Research Institute of Epidemiology\ of The Federal Service on Customers' Rights Protection and Human Well-being Surveillance|Group of Genomics and Postgenomic Technologies of Central Research Institute of Epidemilology|Speranskay…
hCoV-19/Russia/CRIE159560/2020|2020-03-30|EPI_ISL_486815|Original|hCoV-19^^Moscow|Human|Molecular diagnostic laboratory of Federal Budget Institution of Science \Central Research Institute of Epidemiology\ of The Federal Service on Customers' Rights Protection and Human Well-being Surveillance|Group of Genomics and Postgenomic Technologies of Central Research Institute of Epidemilology|Speranskay…
hCoV-19/Russia/CRIE175960/2020|2020-04-01|EPI_ISL_486827|Original|hCoV-19^^Moscow|Human|Molecular diagnostic laboratory of Federal Budget Institution of Science \Central Research Institute of Epidemiology\ of The Federal Service on Customers' Rights Protection and Human Well-being Surveillance|Group of Genomics and Postgenomic Technologies of Central Research Institute of Epidemilology|Speranskay…
hCoV-19/Russia/CRIE5047007/2020|2020-07-16|EPI_ISL_534344|Original|hCoV-19^^Moscow|Human|Molecular diagnostic laboratory of Federal Budget Institution of Science \Central Research Institute of Epidemiology\ of The Federal Service on Customers' Rights Protection and Human Well-being Surveillance|Group of Genomics and Postgenomic Technologies of Central Research Institute of Epidemilology|Speranska…
hCoV-19/Russia/CRIE4955821/2020|2020-07-16|EPI_ISL_534338|Original|hCoV-19^^Moscow|Human|Molecular diagnostic laboratory of Federal Budget Institution of Science \Central Research Institute of Epidemiology\ of The Federal Service on Customers' Rights Protection and Human Well-being Surveillance|Group of Genomics and Postgenomic Technologies of Central Research Institute of Epidemilology|Speranska…
hCoV-19/Russia/Moscow-80402/2020|2020-03-23|EPI_ISL_428905|Vero|hCoV-19^^Moscow|Human|State Research Center of Virology and Biotechnology VECTOR|State Research Center of Virology and Biotechnology VECTOR|Shvalov|Russia
hCoV-19/Russia/CRIE187963/2020|2020-04-01|EPI_ISL_486829|Original|hCoV-19^^Moscow|Human|Molecular diagnostic laboratory of Federal Budget Institution of Science \Central Research Institute of Epidemiology\ of The Federal Service on Customers' Rights Protection and Human Well-being Surveillance|Group of Genomics and Postgenomic Technologies of Central Research Institute of Epidemilology|Speranskay…
hCoV-19/Russia/CRIE163844/2020|2020-03-31|EPI_ISL_467774|Original|hCoV-19^^Moscow|Human|Molecular diagnostic laboratory of Federal Budget Institution of Science \Central Research Institute of Epidemiology\ of The Federal Service on Customers' Rights Protection and Human Well-being Surveillance|Group of Genomics and Postgenomic Technologies of Central Research Institute of Epidemilology|Speranskay…
hCoV-19/Russia/Moscow_PMVL-3/2020|2020-05-05|EPI_ISL_470897|Vero E6|hCoV-19^^Moscow|Human|Pathogenic Microorganisms Variability Laboratory|Pathogenic Microorganisms Variability Laboratory|Alexey M Shchetinin|Russia
hCoV-19/Russia/Moscow-77610/2020|2020-03-22|EPI_ISL_428887|Vero|hCoV-19^^Moscow|Human|State Research Center of Virology and Biotechnology VECTOR|State Research Center of Virology and Biotechnology VECTOR|Shvalov|Russia
hCoV-19/Russia/Moscow-67117/2020|2020-03-16|EPI_ISL_428875|Vero|hCoV-19^^Moscow|Human|State Research Center of Virology and Biotechnology VECTOR|State Research Center of Virology and Biotechnology VECTOR|Shvalov|Russia
hCoV-19/Russia/CRIE160277/2020|2020-03-30|EPI_ISL_486818|Original|hCoV-19^^Moscow|Human|Molecular diagnostic laboratory of Federal Budget Institution of Science \Central Research Institute of Epidemiology\ of The Federal Service on Customers' Rights Protection and Human Well-being Surveillance|Group of Genomics and Postgenomic Technologies of Central Research Institute of Epidemilology|Speranskay…
hCoV-19/Russia/SCPM-O-05/2020|2020-03-21|EPI_ISL_451967|Original|hCoV-19^^Moscow|Human|Federal Budget Institution of Science|Federal Budget Institution of Science|Alexander Bogun|Russia
hCoV-19/Russia/CRIE5049919/2020|2020-07-17|EPI_ISL_534345|Original|hCoV-19^^Moscow|Human|Molecular diagnostic laboratory of Federal Budget Institution of Science \Central Research Institute of Epidemiology\ of The Federal Service on Customers' Rights Protection and Human Well-being Surveillance|Group of Genomics and Postgenomic Technologies of Central Research Institute of Epidemilology|Speranska…
hCoV-19/Russia/CRIE159932/2020|2020-03-30|EPI_ISL_486817|Original|hCoV-19^^Moscow|Human|Molecular diagnostic laboratory of Federal Budget Institution of Science \Central Research Institute of Epidemiology\ of The Federal Service on Customers' Rights Protection and Human Well-being Surveillance|Group of Genomics and Postgenomic Technologies of Central Research Institute of Epidemilology|Speranskay…
hCoV-19/Russia/CRIE164399/2020|2020-03-31|EPI_ISL_486823|Original|hCoV-19^^Moscow|Human|Molecular diagnostic laboratory of Federal Budget Institution of Science \Central Research Institute of Epidemiology\ of The Federal Service on Customers' Rights Protection and Human Well-being Surveillance|Group of Genomics and Postgenomic Technologies of Central Research Institute of Epidemilology|Speranskay…
hCoV-19/Russia/SCPM-O-01/2020|2020-03-20|EPI_ISL_451963|Original|hCoV-19^^Moscow|Human|Federal Budget Institution of Science|Federal Budget Institution of Science|Alexander Bogun|Russia
hCoV-19/Russia/CRIE4924360/2020|2020-07-15|EPI_ISL_534337|Original|hCoV-19^^Moscow|Human|Molecular diagnostic laboratory of Federal Budget Institution of Science \Central Research Institute of Epidemiology\ of The Federal Service on Customers' Rights Protection and Human Well-being Surveillance|Group of Genomics and Postgenomic Technologies of Central Research Institute of Epidemilology|Speranska…
hCoV-19/Russia/Moscow-25I/2020|2020-04-02|EPI_ISL_428851|Vero P1|hCoV-19^^Moscow|Human|FSBSI \Chumakov Federal Scientific Center for Research and Development of Immune-and-Biological Products of Russian Academy of Sciences\|FSBSI \Chumakov Federal Scientific Center for Research and Development of Immune-and-Biological Products of Russian Academy of Sciences\ & NRC \Kurchatov institute\|Liubov Koz…
hCoV-19/Russia/Moscow-77627/2020|2020-03-22|EPI_ISL_428884|Vero|hCoV-19^^Moscow|Human|State Research Center of Virology and Biotechnology VECTOR|State Research Center of Virology and Biotechnology VECTOR|Shvalov|Russia
hCoV-19/Russia/Moscow-62505/2020|2020-03-11|EPI_ISL_428860|Vero|hCoV-19^^Moscow|Human|State Research Center of Virology and Biotechnology VECTOR|State Research Center of Virology and Biotechnology VECTOR|Shvalov|Russia
hCoV-19/Russia/Moscow-GCBL2/2020|2020-04-14|EPI_ISL_436716|Original|hCoV-19^^Moscow|Human|Genomics and Computational Biology Lab|Genomics and Computational Biology Lab|Aleksander Manolov|Russia
hCoV-19/Russia/CRIE5047362/2020|2020-07-16|EPI_ISL_534343|Original|hCoV-19^^Moscow|Human|Molecular diagnostic laboratory of Federal Budget Institution of Science \Central Research Institute of Epidemiology\ of The Federal Service on Customers' Rights Protection and Human Well-being Surveillance|Group of Genomics and Postgenomic Technologies of Central Research Institute of Epidemilology|Speranska…
hCoV-19/Russia/CRIE166064/2020|2020-03-31|EPI_ISL_534348|Original|hCoV-19^^Moscow|Human|Molecular diagnostic laboratory of Federal Budget Institution of Science \Central Research Institute of Epidemiology\ of The Federal Service on Customers' Rights Protection and Human Well-being Surveillance|Group of Genomics and Postgenomic Technologies of Central Research Institute of Epidemilology|Speranskay…
hCoV-19/Russia/Moscow_PMVL-7/2020|2020-03-20|EPI_ISL_470900|Vero E6|hCoV-19^^Moscow|Human|Influenza etiology and epidemiology laboratory|Pathogenic Microorganisms Variability Laboratory|Alexey M Shchetinin|Russia
hCoV-19/Russia/CRIE140762/2020|2020-03-29|EPI_ISL_460605|Original|hCoV-19^^Moscow|Human|Molecular diagnostic laboratory of Federal Budget Institution of Science \Central Research Institute of Epidemiology\ of The Federal Service on Customers' Rights Protection and Human Well-being Surveillance|Group of Genomics and Postgenomic Technologies of Central Research Institute of Epidemilology|Anna Serge…
hCoV-19/Russia/CRIE156278/2020|2020-03-30|EPI_ISL_460096|Original|hCoV-19^^Moscow|Human|Molecular diagnostic laboratory of Federal Budget Institution of Science \Central Research Institute of Epidemiology\ of The Federal Service on Customers' Rights Protection and Human Well-being Surveillance|Group of Genomics and Postgenomic Technologies of Central Research Institute of Epidemilology|Anna Serge…
hCoV-19/Russia/CRIE161454/2020|2020-03-31|EPI_ISL_479621|Original|hCoV-19^^Moscow|Human|Molecular diagnostic laboratory of Federal Budget Institution of Science \Central Research Institute of Epidemiology\ of The Federal Service on Customers' Rights Protection and Human Well-being Surveillance|Group of Genomics and Postgenomic Technologies of Central Research Institute of Epidemilology|Speranskay…
