## Supplementary material for "Association of HLA class I genotypes with age at death of COVID-19 patients": S4 Table

### Sheet: Sheet1
Allele	Percentage, adults	Percentage, elders	Percentage, control	p, adults vs elders	p, adults vs control	p, elders vs control	p, deceased vs control
HLA-A*01:01	26.9231	15.2941	13.3178	0.0650318	0.0119674	0.46591	0.0847436
HLA-A*01:02	0	0	0.233645	1	1	1	1
HLA-A*01:03	0	0	0.116822	1	1	1	1
HLA-A*02:01	23.0769	31.7647	24.4159	0.298345	1	0.0540963	0.119719
HLA-A*02:02	0	0	0.116822	1	1	1	1
HLA-A*02:05	0	0.588235	1.0514	1	1	1	0.696963
HLA-A*02:06	0	0	0.350467	1	1	1	1
HLA-A*02:07	0	0.588235	0	1	1	0.165692	0.205937
HLA-A*02:12	0	0	0.116822	1	1	1	1
HLA-A*02:17	0	0	0.116822	1	1	1	1
HLA-A*03:01	5.76923	15.8824	13.3178	0.0666596	0.13668	0.393255	0.912258
HLA-A*03:02	0	0	0.350467	1	1	1	1
HLA-A*11:01	3.84615	4.70588	5.02336	1	1	1	0.862573
HLA-A*23:01	3.84615	2.94118	2.68692	0.667285	0.649542	0.798185	0.65179
HLA-A*24:02	11.5385	5.88235	11.7991	0.216777	1	0.021455	0.0526931
HLA-A*24:03	0	0	0.233645	1	1	1	1
HLA-A*25:01	7.69231	5.29412	4.20561	0.508347	0.280351	0.537943	0.281774
HLA-A*26:01	5.76923	4.70588	5.14019	0.722101	0.74674	1	1
HLA-A*29:01	0	0	0.700935	1	1	0.596946	0.355514
HLA-A*29:02	1.92308	0	1.16822	0.234234	0.479218	0.38334	0.477031
HLA-A*30:01	3.84615	1.76471	2.21963	0.33365	0.341055	1	1
HLA-A*30:02	0	0	0.233645	1	1	1	1
HLA-A*30:04	0	0.588235	0.233645	1	1	0.419601	0.499676
HLA-A*31:01	3.84615	3.52941	2.45327	1	0.383727	0.430133	0.352691
HLA-A*31:08	0	0	0.233645	1	1	1	1
HLA-A*32:01	1.92308	2.35294	3.15421	1	1	0.806046	0.657253
HLA-A*33:01	0	0.588235	1.63551	1	1	0.487762	0.330451
HLA-A*33:03	0	1.76471	1.0514	1	1	0.431086	0.719863
HLA-A*66:01	0	0	0.46729	1	1	1	0.586709
HLA-A*68:01	0	1.17647	3.27103	1	0.399396	0.209273	0.065162
HLA-A*68:02	0	0.588235	0.46729	1	1	0.596551	1
HLA-A*68:24	0	0	0.116822	1	1	1	1
HLA-B*07:02	5.76923	14.1176	10.8645	0.145476	0.351755	0.234476	0.631829
HLA-B*07:05	0	0	0.584112	1	1	1	0.589692
HLA-B*08:01	11.5385	7.64706	7.00935	0.399162	0.262413	0.744809	0.469424
HLA-B*13:02	5.76923	6.47059	5.49065	1	0.760207	0.587227	0.626239
HLA-B*14:02	0	1.17647	2.33645	1	0.622895	0.560172	0.283838
HLA-B*15:01	1.92308	4.11765	3.6215	0.684307	1	0.823395	1
HLA-B*15:03	0	0	0.233645	1	1	1	1
HLA-B*15:125	0	0	0.116822	1	1	1	1
HLA-B*15:17	0	0.588235	0.817757	1	1	1	1
HLA-B*15:18	0	0	0.116822	1	1	1	1
HLA-B*18:01	15.3846	10.5882	6.89252	0.334239	0.0478321	0.109795	0.0245055
HLA-B*18:03	0	0	0.116822	1	1	1	1
HLA-B*27:02	0	3.52941	1.0514	0.339921	1	0.0257119	0.0983172
HLA-B*27:05	1.92308	1.17647	3.03738	0.552826	1	0.297865	0.242607
HLA-B*27:14	0	0	0.233645	1	1	1	1
HLA-B*35:01	1.92308	4.70588	6.30841	0.688944	0.361436	0.485732	0.260402
HLA-B*35:02	0	0.588235	1.0514	1	1	1	0.696963
HLA-B*35:03	1.92308	3.52941	2.33645	1	1	0.418713	0.472812
HLA-B*35:08	3.84615	0.588235	0.934579	0.137592	0.107831	1	0.705917
HLA-B*37:01	5.76923	1.17647	1.40187	0.0852509	0.0494543	1	0.366531
HLA-B*38:01	3.84615	3.52941	4.78972	1	1	0.552807	0.587411
HLA-B*39:01	1.92308	1.76471	2.45327	1	1	0.783597	0.802274
HLA-B*39:06	0	0.588235	0.116822	1	1	0.304065	0.369616
HLA-B*40:01	3.84615	2.94118	3.03738	0.667285	0.671715	1	1
HLA-B*40:02	0	2.35294	2.45327	0.575286	0.62678	1	0.802274
HLA-B*40:06	0	0	0.233645	1	1	1	1
HLA-B*41:01	0	0.588235	0.817757	1	1	1	1
HLA-B*41:02	0	1.76471	2.21963	1	0.619947	1	0.595386
HLA-B*44:02	1.92308	4.11765	7.00935	0.684307	0.248424	0.232147	0.064032
HLA-B*44:03	3.84615	1.76471	2.68692	0.33365	0.649542	0.60275	1
HLA-B*44:04	0	0	0.116822	1	1	1	1
HLA-B*44:05	0	0	1.16822	1	1	0.38334	0.229166
HLA-B*44:29	0	0.588235	0	1	1	0.165692	0.205937
HLA-B*45:01	0	0	0.116822	1	1	1	1
HLA-B*46:01	0	0.588235	0	1	1	0.165692	0.205937
HLA-B*47:01	0	0.588235	0.350467	1	1	0.516051	1
HLA-B*48:01	0	0.588235	0.700935	1	1	1	1
HLA-B*49:01	3.84615	1.76471	1.75234	0.33365	0.253807	1	0.581984
HLA-B*50:01	0	1.76471	1.51869	1	1	0.737922	1
HLA-B*51:01	11.5385	7.05882	5.14019	0.381727	0.0595627	0.35345	0.104787
HLA-B*51:05	0	0	0.233645	1	1	1	1
HLA-B*51:07	0	0	0.116822	1	1	1	1
HLA-B*51:08	0	0.588235	0	1	1	0.165692	0.205937
HLA-B*52:01	3.84615	2.35294	2.1028	0.626668	0.319397	0.774053	0.609613
HLA-B*54:01	1.92308	0	0	0.234234	0.0572687	1	0.205937
HLA-B*55:01	1.92308	1.17647	1.16822	0.552826	0.479218	1	0.737255
HLA-B*56:01	0	0.588235	0.934579	1	1	1	0.69475
HLA-B*57:01	3.84615	1.17647	2.45327	0.23429	0.383727	0.404612	0.802274
HLA-B*57:03	0	0.588235	0.116822	1	1	0.304065	0.369616
HLA-B*58:01	1.92308	1.17647	1.51869	0.552826	0.564729	1	1
HLA-B*73:01	0	0	0.116822	1	1	1	1
HLA-C*01:02	7.69231	2.35294	3.38785	0.0892816	0.114204	0.636456	0.837422
HLA-C*02:02	0	5.88235	5.84112	0.121763	0.107692	1	0.513518
HLA-C*03:02	0	1.17647	0.934579	1	1	0.674897	1
HLA-C*03:03	5.76923	4.11765	3.73832	0.702452	0.445999	0.82593	0.563162
HLA-C*03:04	3.84615	4.70588	5.14019	1	1	1	0.862944
HLA-C*04:01	9.61538	11.1765	12.5	1	0.667151	0.702185	0.56474
HLA-C*05:01	1.92308	2.94118	4.78972	1	0.50648	0.415355	0.200392
HLA-C*06:02	19.2308	10.5882	11.215	0.149215	0.114281	0.894162	0.5561
HLA-C*07:01	15.3846	14.1176	12.6168	0.823191	0.523275	0.61592	0.501494
HLA-C*07:02	3.84615	15.8824	12.1495	0.0317593	0.0754612	0.207543	0.731333
HLA-C*07:04	0	1.76471	1.86916	1	1	1	0.778661
HLA-C*08:01	0	0.588235	0.350467	1	1	0.516051	1
HLA-C*08:02	0	1.17647	2.57009	1	0.631489	0.405579	0.199122
HLA-C*08:03	0	0	0.350467	1	1	1	1
HLA-C*12:02	3.84615	2.35294	2.21963	0.626668	0.341055	0.783382	0.621737
HLA-C*12:03	23.0769	12.3529	12.0327	0.0737992	0.0295939	0.897739	0.257921
HLA-C*14:02	1.92308	0.588235	0.817757	0.414414	0.377291	1	1
HLA-C*15:02	3.84615	5.29412	2.33645	1	0.362514	0.0425386	0.044024
HLA-C*15:04	0	0	0.116822	1	1	1	1
HLA-C*15:05	0	0	0.700935	1	1	0.596946	0.355514
HLA-C*16:01	0	0	0.817757	1	1	0.607681	0.355817
HLA-C*16:02	0	0.588235	0.46729	1	1	0.596551	1
HLA-C*16:04	0	0	0.350467	1	1	1	1
HLA-C*17:01	0	2.35294	2.68692	0.575286	0.636915	1	0.630268
