## Supplementary material for "Association of HLA class I genotypes with age at death of COVID-19 patients": S5 Table

### Sheet: Sheet1
	HLA-A	HLA-B	HLA-C
PC1	39.791	40.924	53.1132
PC2	19.6151	16.9578	21.0053
PC3	12.188	11.7985	8.26867
PC4	10.0349	6.41316	5.40719
PC5	4.60885	5.87602	4.54951
PC6	4.10534	3.09455	1.81027
PC7	2.55141	2.69819	1.52422
PC8	1.76234	2.05928	1.18258
PC9	1.24155	1.68706	1.01428
PC10	0.947902	1.52548	0.488011
