## Supplementary material for "Association of HLA class I genotypes with age at death of COVID-19 patients": S6 Table

### Sheet: Sheet1
	PC2, HLA-A	PC3, HLA-A	PC4, HLA-C	Risk score
Adults vs elders (U test p-value)	0.00286166	0.0469983	0.0304752	0.00348527
Adults vs elders (AUC ROC)	0.679412	0.608824	0.621946	0.675566
Adults vs elders (AUC ROC permutation test p-value)	0.00249	0.04668	0.02934	0.0031
Adults vs control (U test p-value)	0.0542013	0.0115735	0.00184117	0.00331479
Adults vs control (AUC ROC)	0.593683	0.632504	0.669527	0.658519
Adults vs control (AUC ROC permutation test p-value)	0.05446	0.01089	0.0016	0.00312
Elders vs control (U test p-value)	0.0252043	0.186723	0.179032	0.282856
Elders vs control (AUC ROC)	0.567084	0.530525	0.531542	0.519722
Elders vs control (AUC ROC permutation test p-value)	0.02436	0.18865	0.1788	0.2829
